# Developing better digital health measures of Parkinson’s disease using free living data and a crowdsourced data analysis challenge

**DOI:** 10.1101/2021.10.20.21265298

**Authors:** Solveig K. Sieberts, Henryk Borzymowski, Yuanfang Guan, Yidi Huang, Ayala Matzner, Alex Page, Izhar Bar-Gad, Brett Beaulieu-Jones, Yuval El-Hanani, Jann Goschenhofer, Monica Javidnia, Mark S. Keller, Yan-chak Li, Charles S. Venuto, Mohammed Saqib, Greta Smith, Ana Stanescu, Robbie Zielinski, the BEAT-PD DREAM Challenge Consortium, Arun Jayaraman, Luc J.W. Evers, Luca Foschini, Alex Mariakakis, Gaurav Pandey, Nicholas Shawen, Phil Synder, Larsson Omberg

## Abstract

One of the promising opportunities of digital health is its potential to lead to more holistic understandings of diseases by interacting with the daily life of patients and through the collection of large amounts of real world data. Validating and benchmarking indicators of disease severity in the home setting is difficult, however, given the large number of confounders present in the real world and the challenges in collecting ground truth data in the home. Here we leverage two datasets with continuous wrist-worn accelerometer data coupled with frequent symptom reports in the home setting, to develop digital biomarkers of symptom severity. Using these data, we performed a public benchmarking challenge in which participants were asked to build measures of severity across 3 symptoms (on/off medication, dyskinesia, and tremor). 42 teams participated and performance was improved over baseline models for each subchallenge. Additional ensemble modeling across submissions further improved performance, and the top models validated in a subset of patients whose symptoms were observed and rated by trained clinicians.
