## Supplementary Data 1 for "Developing better digital health measures of Parkinson’s disease using free living data and a crowdsourced data analysis challenge"

### Sheet: Sheet1
	Without feature reduction						With feature reduction (i.e. RFECV)
	off_meds						off_meds
	REAL-PD			CIS-PD			REAL-PD			CIS-PD
	vm_mean	0.1805		UPDRS_3_PCA_7	0.1891		vm_mean	0.1831		UPDRS_3_PCA_7	0.1756
	cpm_mean	0.0942		vm_mean	0.1023		cpm_mean	0.096		vm_mean	0.1024
	corr_xy	0.0709		corr_yz	0.0632		corr_yz	0.0722		corr_yz	0.0615
	corr_yz	0.0702		ps_entropy	0.0523		corr_xy	0.0692		ps_entropy	0.052
	corr_xz	0.0654		corr_xz	0.0507		corr_xz	0.0664		corr_xz	0.0512
	UPDRS_3_PCA_3	0.0553		corr_xy	0.0497		UPDRS_3_PCA_3	0.0631		cpm_mean	0.0498
	UPDRS_PartI_Total	0.0535		cpm_mean	0.0483		UPDRS_PartI_Total	0.0612		corr_xy	0.0496
	ps_entropy	0.0479		vm_std	0.034		ps_entropy	0.0482		UPDRS_3_PCA_6	0.0411
	f625_power	0.0394		p1_fraction	0.0339		f625_power	0.0409		vm_std	0.0343
	p1_fraction	0.0356		UPDRS_3_PCA_9	0.0307		vm_std	0.037		p1_fraction	0.0339
	sum:	0.7129		sum:	0.6542		sum:	0.7373		sum:	0.6514
	dyskinesia						dyskinesia
	REAL-PD			CIS-PD			REAL-PD			CIS-PD
	UPDRS_3_PCA_3	0.3683		UPDRS_4.1	0.4526		UPDRS_3_PCA_3	0.3718		UPDRS_4.1	0.4564
	vm_mean	0.1279		vm_mean	0.0457		vm_mean	0.1316		vm_mean	0.046
	cpm_mean	0.0688		age	0.0423		cpm_mean	0.0691		UPDRS_3_PCA_3	0.0393
	corr_yz	0.0427		UPDRS_3_PCA_0	0.0326		corr_xy	0.0439		age	0.0354
	corr_xy	0.0426		subject_1048	0.0305		corr_yz	0.0428		UPDRS_3_PCA_2	0.0295
	corr_xz	0.0421		corr_yz	0.0276		corr_xz	0.041		corr_yz	0.0279
	vm_std	0.0348		ps_entropy	0.0263		vm_std	0.0352		UPDRS_3_PCA_0	0.0263
	ps_entropy	0.0321		UPDRS_3_PCA_2	0.026		ps_entropy	0.0311		ps_entropy	0.0259
	p1_fraction	0.0252		UPDRS_4.3	0.0247		p1_fraction	0.0262		corr_xy	0.0244
	f1_change	0.0236		corr_xy	0.0242		f625_power	0.0234		corr_xz	0.0234
	sum:	0.8081		sum:	0.7325		sum:	0.8161		sum:	0.7345
	tremor						tremor
	REAL-PD			CIS-PD			REAL-PD			CIS-PD
	UPDRS_PartI_Total	0.6873		UPDRS_3_PCA_8	0.2254		UPDRS_PartI_Total	0.689		UPDRS_3_PCA_8	0.2255
	vm_mean	0.0731		subject_1048	0.0951		vm_mean	0.0741		UPDRS_3_PCA_7	0.0933
	cpm_mean	0.0339		UPDRS_4.1	0.0766		cpm_mean	0.0338		UPDRS_4.1	0.084
	corr_xy	0.0237		UPDRS_3_PCA_4	0.0683		corr_xy	0.0234		UPDRS_3_PCA_4	0.0748
	corr_xz	0.0228		UPDRS_3_PCA_7	0.065		corr_xz	0.0231		subject_1048	0.0572
	corr_yz	0.0226		age	0.0549		corr_yz	0.0218		UPDRS_3_PCA_5	0.0539
	vm_std	0.0145		vm_mean	0.0498		vm_std	0.0145		vm_mean	0.0498
	ps_entropy	0.0143		UPDRS_3_PCA_5	0.0424		ps_entropy	0.0135		age	0.0405
	f625_power	0.0119		UPDRS_3_PCA_2	0.0289		f625_power	0.012		UPDRS_3_PCA_6	0.0284
	total_power	0.0112		corr_yz	0.0238		total_power	0.0112		corr_yz	0.0241
	sum:	0.9153		sum:	0.7302		sum:	0.9164		sum:	0.7315
